# ‘*Involve those, who are managing these outbreaks*’– Identifying barriers and facilitators to the implementation of clinical management guidelines for High-Consequence Infectious Diseases in Uganda

**DOI:** 10.1101/2024.01.20.24301549

**Authors:** Olive Kabajaasi, Stefan Schilling, Mathias Akugizibwe, Peter Horby, Peter Hart, Louise Sigfrid, Shevin T. Jacob

**Affiliations:** Walimu, Kampala, Uganda; Psychology Department, University of Exeter, Exeter, UK; Pandemic Sciences Institute, University of Oxford, Oxford, UK; Social Sciences Department, Medical Research Council, Entebbe, Uganda; Wellcome Trust, London, UK; Department of Clinical Sciences, Liverpool School of Tropical Medicine, Liverpool, UK

**Keywords:** epidemics, pandemics, High Consequence Infectious Diseases, clinical management guidelines, Filovirus disease, COVID-19

## Abstract

Prior research highlighting the complexity of clinical management guidelines (CMG) implementation, has suggested that limited access to treatments and equipment [1] and substantial issues regarding availability, inclusivity, quality, and applicability [2–6] hinder the implementation of CMGs in Low- and Middle-Income Countries (LMICs). This in-depth case study of Uganda – coincidentally occurring during the 2022 Sudan Virus Disease outbreak – aimed to explore contextual and supplementary factors which hinder or facilitate CMG development and implementation. Using thematic network analysis [7–9] the research describes five thematic topics, that emerged from interviews with 43 healthcare personnel, as barriers to the implementation of CMGs in Uganda, namely: (1) deficient content and slow updates of CMGs; (2) limited pandemic preparedness and response infrastructure; (3) slow dissemination and lack of training; (4) scarce resources and healthcare disparities and (5) patient outcomes. The study displays how insufficient training, patchy dissemination and slow updating exacerbate many of the underlying difficulties in LMIC contexts, by illustrating how these issues are related to resource constraints, healthcare disparities, and limited surveillance and referral infrastructure. Key recommendations to enhance CMG implementation are provided, underscoring the necessity of integrating local stakeholders to ensure guidelines are reflective of the reality of the local health system, applicable and inclusive of resource-constrained settings, available as “living guidance” that is disseminated widely and supported by cascading hands-on training. Findings offer valuable insights for LMICs to improve high consequence infectious disease outbreak responses and for organizations involved in guideline development and funding.
