## Supplementary material for "‘*Involve those, who are managing these outbreaks*’– Identifying barriers and facilitators to the implementation of clinical management guidelines for High-Consequence Infectious Diseases in Uganda": Participant Information Table

### Sheet: Sheet1
Level	Institutional level	Category	Participants	Gender (m/f)	Age Range	Educational Level	Years of work experience	High Consequence Infectious Disease Experience
International	WHO	International (Int)	1	(1/0)	40-50	Masters	10+	ECM
National	Ministry of Health	Top Management (TM)	4	(4/0)	50-75	Masters	10+	ECM
National	Ministry of Health	Case Management (CM)	6	(3/3)	34-56	Masters (4)	2027-10-01	ECM
						PhD (2)
Local	Regional Referral Hospital	Consultant Physicians/surveillance officers (CP)	9	(8/1)	35-50	Masters (7)	2024-07-01	ECM (3)
						Diploma (2)		CM (1)
								CE (2)
								C (2)
Local	Hospital	Medical Personnel, e.g., Nurses, Doctors (MP)	23	(16/6)	28-61	Diploma (10)	1935-03-01	ECM (2)
						Bachelors (7)		CM (3)
						Masters (6)		C (6)
								E (2)
Supplementary Table providing an Overview of interviewed participants, including Abbreviations: C-COVID-19: E-Ebola: M-Marburg
